# Understanding monogenic Parkinson’s disease at a global scale

**DOI:** 10.1101/2024.03.12.24304154

**Authors:** Johanna Junker, Lara M. Lange, Eva-Juliane Vollstedt, Karisha Roopnarain, Maria Leila M. Doquenia, Azlina Ahmad Annuar, Micol Avenali, Soraya Bardien, Natascha Bahr, Melina Ellis, Caterina Galandra, Thomas Gasser, Peter Heutink, Anastasia Illarionova, Yuliia Kanana, Ignacio J. Keller Sarmiento, Kishore R. Kumar, Shen-Yang Lim, Harutyun Madoev, Ignacio F. Mata, Niccolò E. Mencacci, Mike A. Nalls, Shalini Padmanabhan, Cholpon Shambetova, J Solle, Ai-Huey Tan, Joanne Trinh, Enza Maria Valente, Andrew Singleton, Cornelis Blauwendraat, Katja Lohmann, Zih-Hua Fang, Christine Klein, the Global Parkinson’s Genetics Program (GP2)

**Affiliations:** Institute of Neurogenetics, University of Luebeck, Luebeck, Germany; Department of Neurology, University Clinic Schleswig-Holstein, Luebeck, Germany; Department of Neurology, University of Free State, Bloemfontein, South Africa; Department of Biomedical Science, Faculty of Medicine, University of Malaya, Kuala Lumpur, Malaysia; Department of Brain and Behavioral Sciences, University of Pavia, Pavia, Italy; IRCCS Mondino Foundation, Pavia, Italy; Division of Molecular Biology and Human Genetics, Department of Biomedical Sciences, Faculty of Medicine and Health Sciences, Stellenbosch University, Cape Town, South Africa; South African Medical Research Council, Genomics of Brain Disorders Research Unit, Stellenbosch University, Cape Town, South Africa; Northcott Neuroscience Laboratory, ANZAC Research Institute, Concord, New South Wales, Australia; Faculty of Medicine and Health, University of Sydney, Sydney, NSW, Australia; Department of Molecular Medicine, University of Pavia, Pavia, Italy; Department for Neurodegenerative Diseases, Hertie Institute for Clinical Brain Research, University of Tübingen, Tübingen, Germany; German Center for Neurodegenerative Diseases (DZNE), Tübingen, Germany; Ken and Ruth Davee Department of Neurology and Simpson Querrey Center for Neurogenetics, Northwestern University, Feinberg School of Medicine, Chicago, IL 60611, USA; Translational Neurogenomics, Genomic and Inherited Disease Program, Garvan Institute of Medical Research, Darlinghurst, New South Wales, Australia; Molecular Medicine Laboratory and Neurology Department, Concord Repatriation General Hospital, The University of Sydney, Concord, New South Wales, Australia; Division of Neurology, Department of Medicine, and the Mah Pooi Soo and Tan Chin Nam Centre for Parkinson’s and Related Disorders, Faculty of Medicine, University of Malaya, Kuala Lumpur, Malaysia; Genomic Medicine Institute (GMI), Cleveland Clinic, Cleveland, OH, United States; DataTecnica, Washington DC, USA; Center for Alzheimer’s and Related Dementias (CARD), National Institute on Aging and National Institute of Neurological Disorders and Stroke, National Institutes of Health, Bethesda, MD, USA; Discovery & Translational Research, The Michael J. Fox Foundation for Parkinson’s Research, New York, New York, USA; Department of Clinical Research, Michael J. Fox Foundation for Parkinson’s Research, New York City, NY, USA; Laboratory of Neurogenetics, National Institute on Aging, National Institutes ofHealth, Bethesda, MD, USA

## Abstract

Until recently, about three-quarters of all monogenic Parkinson’s disease (PD) studies were performed in European/White ancestry, thereby severely limiting our insights into genotype-phenotype relationships at global scale. The first systematic approach to embrace monogenic PD worldwide, The Michael J. Fox Foundation Global Monogenic PD (MJFF GMPD) Project, contacted authors of publications reporting individuals carrying pathogenic variants in known PD-causing genes. In contrast, the Global Parkinson’s Genetics Program’s (GP2) Monogenic Network took a different approach by targeting PD centers not yet represented in the medical literature. Here, we describe combining both efforts in a “merger project” resulting in a global monogenic PD cohort with build-up of a sustainable infrastructure to identify the multi-ancestry spectrum of monogenic PD and enable studies of factors modifying penetrance and expression of monogenic PD. This effort demonstrates the value of future research based on team science approaches to generate comprehensive and globally relevant results.
